# Validation of Immunoscore for Prognostic Stratification in HPV-associated Oropharyngeal Cancer: An International Multicenter Study

**DOI:** 10.64898/2026.04.08.26350238

**Authors:** D.H. Nguyen, A. Majdi, F. Marliot, V. Houtart, A. Kirilovsky, A. Hijazi, T. Fredriksen, N. de Sousa Carvalho, A.-S. Bach, A.-L. Gaultier, E. Fabiano, S. Kreps, E. Tartour, H. Péré, D. Veyer, P. Blanchard, H. K. Angell, F. Pagès, H. Mirghani, J. Galon

## Abstract

**Background:** Treatment optimization in HPV-associated oropharyngeal cancer (OPSCC) remains challenging, as recent de-escalation trials have shown limited success. Current patient selection strategies based on smoking history and TNM classification are insufficient, highlighting the need for robust, standardized prognostic biomarkers. We report the first validation of the Immunoscore (IS) for prognostic stratification in HPV-associated OPSCC.

**Patients and methods:** We analyzed 191 HPV-associated (p16+ and HPV DNA/RNA+) OPSCC patients from an international multicenter cohort (2015–2024), comprising a French monocentric retrospective training cohort (N = 48) and three validation cohorts: French monocentric retrospective (N = 48), French multicenter prospective (N = 50), and US multicenter retrospective (N = 45). IS is a standardized digital pathology assay quantifying CD3lJ and CD8lJ densities in tumor cores and invasive margins, with cut-offs defined in the training cohort and validated across cohorts. Associations with disease-free survival (DFS), time to recurrence (TTR) and overall survival (OS) were assessed, alongside 3’RNA-seq and sequential immunofluorescence profiling of immune composition.

**Results:** Median age 65; 80% male; 74% smokers; 66% T1-2; 82% N0-1 (AJCC8^th^). IS-High patients demonstrated superior 3-year DFS in the training and validation cohorts 1-3 (all log-rank *P* < 0.05). Multivariable analysis identified IS-Low as the strongest independent risk factor for DFS (HR 9.03; 95% CI: 4.02-20.31; *P* < 0.001). The model combining IS with clinical factors showed higher predictive accuracy for DFS (C-index 0.82) than clinical variables alone (0.7; *P* < 0.0001). Similar findings were observed for TTR and OS. IS-High tumors showed markedly higher enrichment of lymphoid and myeloid immune cell populations, contrasting with immune-poor signatures in IS-Low tumors.

**Conclusions:** IS is a robust biomarker that outperforms standard clinical variables in both prognostic and predictive accuracy. The enriched cytotoxic immune infiltrate in IS-High tumors explains favorable outcomes and supports their suitability for treatment de-escalation. Prospective validation is warranted.
