## Supplementary File S5 for "Validation of Immunoscore for Prognostic Stratification in HPV-associated Oropharyngeal Cancer: An International Multicenter Study"

### Sheet: TTR - All cohorts
Time to Recurrence
Cox proportional hazards: HR (95% CI), P-value
Variable	Level	Univariate	Multivariable
N	191
Events	49
Immunoscore	Low vs High	7.33 (3.28-16.38), P < 0.001	7.45 (3.27-16.97), P < 0.001
Sex	Male vs Female	0.82 (0.41-1.65), P=0.574
Smoking_status	Former vs Never	1.35 (0.61-2.99), P = 0.460	1.23 (0.54-2.80), P = 0.616
Smoking_status	Active vs Never	2.84 (1.20-6.72), P = 0.018	2.42 (1.01-5.79), P = 0.048
Smoking_PY	10-<20 vs <10	0.38 (0.13-1.13), P = 0.082
Smoking_PY	20-<30 vs <10	1.01 (0.44-2.35), P = 0.974
Smoking_PY	≥30 vs <10	1.35 (0.69-2.67), P = 0.381
T_group	T3-4 vs T1-2	2.73 (1.52-4.90), P < 0.001	2.77 (1.48-5.20), P = 0.002
N_group	N1 vs N0	1.09 (0.45-2.67), P = 0.843	1.70 (0.68-4.27), P = 0.259
N_group	N2-3 vs N0	2.37 (0.92-6.06), P = 0.073	2.01 (0.77-5.30), P = 0.156
Treatment	RT±CT vs Surgery only	1.59 (0.46-5.56), P = 0.464	1.07 (0.28-4.11), P = 0.918
Treatment	Surgery+RT±CT vs Surgery only	1.66 (0.50-5.43), P = 0.405	1.55 (0.43-5.54), P = 0.499

### Sheet: DFS - All cohorts
Disease-Free Survival
Cox proportional hazards: HR (95% CI), P-value
Variable	Level	Univariate	Multivariable
N	191
Events	57
Immunoscore	Low vs High	8.57 (3.87-18.96), P < 0.001	9.03 (4.02-20.31), P < 0.001
Sex	Male vs Female	0.78 (0.41-1.47), P = 0.436
Smoking_status	Former vs Never	1.57 (0.72-3.44), P = 0.256	1.47 (0.66-3.27), P = 0.350
Smoking_status	Active vs Never	3.58 (1.56-8.20), P = 0.003	3.12 (1.34-7.25), P = 0.008
Smoking_PY	10-<20 vs <10	0.53 (0.21-1.34), P = 0.181
Smoking_PY	20-<30 vs <10	1.17 (0.54-2.54), P = 0.693
Smoking_PY	≥30 vs <10	1.47 (0.77-2.79), P = 0.244
T_group	T3-4 vs T1-2	2.15 (1.25-3.69), P = 0.005	2.32 (1.29-4.14), P = 0.005
N_group	N1 vs N0	1.35 (0.56-3.25), P = 0.500	2.14 (0.87-5.28), P = 0.099
N_group	N2-3 vs N0	2.94 (1.17-7.39), P = 0.022	2.50 (0.97-6.46), P = 0.058
Treatment	RT±CT vs Surgery only	1.44 (0.48-4.26), P = 0.515	1.09 (0.34-3.51), P = 0.884
Treatment	Surgery+RT±CT vs Surgery only	1.39 (0.49-3.92), P = 0.538	1.48 (0.48-4.50), P = 0.494

### Sheet:  OS - All cohorts
Overall Survival
Cox proportional hazards: HR (95% CI), P-value
Variable	Level	Univariate	Multivariable
N	191
Events	40
Immunoscore	Low vs High	6.39 (2.49-16.43), P < 0.001	6.77 (2.57-17.87), P < 0.001
Sex	Male vs Female	0.95 (0.42-2.17), P = 0.902
Smoking_status	Former vs Never	1.44 (0.53-3.88), P = 0.471	1.36 (0.49-3.76), P = 0.553
Smoking_status	Active vs Never	3.51 (1.27-9.70), P = 0.015	2.57 (0.89-7.41), P = 0.081
Smoking_PY	10-<20 vs <10	0.70 (0.24-2.02), P = 0.508
Smoking_PY	20-<30 vs <10	0.76 (0.26-2.21), P = 0.613
Smoking_PY	≥30 vs <10	1.66 (0.77-3.59), P = 0.200
T_group	T3-4 vs T1-2	1.57 (0.83-2.96), P = 0.164	1.42 (0.73-2.76), P = 0.298
N_group	N1 vs N0	2.82 (0.66-12.12), P = 0.162	4.07 (0.93-17.90), P = 0.063
N_group	N2-3 vs N0	6.31 (1.45-27.43), P = 0.014	4.53 (1.02-20.05), P = 0.047
Treatment	RT±CT vs Surgery only	2.55 (0.59-11.11), P = 0.212	3.07 (0.64-14.79), P = 0.162
Treatment	Surgery+RT±CT vs Surgery only	2.00 (0.47-8.53), P = 0.352	2.55 (0.53-12.24), P = 0.243

### Sheet: C-index
Variable	TTR	DFS	OS
Age	0.506 ± 0.045	0.503 ± 0.043	0.535 ± 0.052
Sex	0.524 ± 0.033	0.526 ± 0.031	0.535 ± 0.041
T_stage	0.669 ± 0.036	0.644 ± 0.035	0.618 ± 0.047
N_stage	0.578 ± 0.043	0.58 ± 0.038	0.607 ± 0.051
Tobacco	0.562 ± 0.042	0.578 ± 0.04	0.592 ± 0.053
Treatment	0.519 ± 0.036	0.509 ± 0.035	0.513 ± 0.046
All Clinical variables	0.71 ± 0.037	0.695 ± 0.036	0.709 ± 0.045
Immunoscore	0.729 ± 0.026	0.734 ± 0.024	0.706 ± 0.033
All Clinical variables + Immunoscore	0.822 ± 0.026	0.817 ± 0.025	0.799 ± 0.031

### Sheet: AIC
	AIC_All Clinical variables	AIC_Immunoscore	AIC_Combined Model (Immunoscore + All clinical variables)
TTR	447.964	424.678	415.571
DFS	508.044	478.387	467.027
OS	331.495	316.725	315.024

### Sheet: iAUC
Variable	TTR	DFS	OS
Age_12month	0.559 ± 0.069	0.569 ± 0.07	0.545 ± 0.207
Age_36month	0.552 ± 0.056	0.534 ± 0.048	0.596 ± 0.079
Age_60month	0.524 ± 0.069	0.524 ± 0.047	0.542 ± 0.061
Sex_12monthonth	0.542 ± 0.056	0.537 ± 0.053	0.596 ± 0.043
Sex_36month	0.524 ± 0.038	0.513 ± 0.034	0.528 ± 0.049
Sex_60month	0.536 ± 0.041	0.562 ± 0.042	0.532 ± 0.041
T_stage_12month	0.708 ± 0.051	0.695 ± 0.051	0.537 ± 0.109
T_stage_36month	0.719 ± 0.042	0.678 ± 0.046	0.625 ± 0.064
T_stage_60month	0.683 ± 0.063	0.62 ± 0.066	0.562 ± 0.069
N_stage_12month	0.517 ± 0.069	0.516 ± 0.063	0.652 ± 0.141
N_stage_36month	0.585 ± 0.046	0.593 ± 0.047	0.634 ± 0.064
N_stage_60month	0.599 ± 0.054	0.637 ± 0.055	0.674 ± 0.059
Tobacco_12month	0.562 ± 0.07	0.563 ± 0.067	0.672 ± 0.115
Tobacco_36month	0.558 ± 0.047	0.591 ± 0.046	0.589 ± 0.067
Tobacco_60month	0.637 ± 0.051	0.675 ± 0.047	0.684 ± 0.067
Treatment_12month	0.516 ± 0.059	0.505 ± 0.059	0.652 ± 0.125
Treatment_36month	0.531 ± 0.046	0.529 ± 0.044	0.503 ± 0.058
Treatment_60month	0.568 ± 0.055	0.54 ± 0.052	0.576 ± 0.074
All Clinical variables_12month	0.711 ± 0.062	0.675 ± 0.066	0.602 ± 0.155
All Clinical variables_36month	0.747 ± 0.044	0.733 ± 0.045	0.747 ± 0.058
All Clinical variables_60month	0.788 ± 0.055	0.815 ± 0.051	0.8 ± 0.065
Immunoscore_12month	0.789 ± 0.019	0.791 ± 0.018	0.766 ± 0.018
Immunoscore_36month	0.731 ± 0.04	0.745 ± 0.037	0.73 ± 0.048
Immunoscore_60month	0.686 ± 0.063	0.728 ± 0.06	0.717 ± 0.062
All_Clinical variables + Immunoscore_12month	0.881 ± 0.033	0.865 ± 0.034	0.761 ± 0.084
All_Clinical variables + Immunoscore_36month	0.839 ± 0.037	0.844 ± 0.037	0.841 ± 0.042
All_Clinical variables + Immunoscore_60month	0.856 ± 0.036	0.892 ± 0.035	0.865 ± 0.055

### Sheet: TTR - All validation cohorts
Table: Time to Recurrence - All Validation Cohorts (N = 143)
Cox proportional hazards analysis: Hazard Ratios (95% CI), P-value
Variable	Level	Univariate	Multivariable
N	143
Events	39
Immunoscore	Low vs High	7.89 (2.79-22.29), P < 0.001	7.10 (2.47-20.42), P < 0.001
Sex	Male vs Female	0.72 (0.33-1.57), P = 0.405
Smoking status	Former vs Never	0.96 (0.41-2.23), P = 0.927	0.90 (0.37-2.16), P = 0.812
Smoking status	Active vs Never	2.45 (1.01-5.95), P = 0.047	2.00 (0.80-4.97), P = 0.137
Smoking in PY	10-<20 vs <10	0.61 (0.20-1.88), P = 0.387
Smoking in PY	20-<30 vs <10	1.04 (0.39-2.78), P = 0.936
Smoking in PY	≥30 vs <10	1.45 (0.67-3.17), P = 0.345
T category	T3-4 vs T1-2	2.85 (1.47-5.50), P = 0.002	2.72 (1.32-5.60), P = 0.007
N category (AJCC 8th)	N1 vs N0	1.32 (0.49-3.54), P = 0.584	1.87 (0.67-5.24), P = 0.232
N category (AJCC 8th)	N2-3 vs N0	2.54 (0.91-7.06), P = 0.074	2.21 (0.76-6.41), P = 0.144
Treatment	RT±CT vs Surgery only	1.44 (0.41-5.11), P = 0.573	0.84 (0.21-3.38), P = 0.802
Treatment	Surgery+RT±CT vs Surgery only	1.44 (0.43-4.82), P = 0.556	1.20 (0.32-4.54), P = 0.784

### Sheet: DFS - All validation cohorts
Table: Disease-Free Survival - All Validation Cohorts (N = 143)
Cox proportional hazards analysis: Hazard Ratios (95% CI), P-value
Variable	Level	Univariate	Multivariable
N	143
Events	47
Immunoscore	Low vs High	9.52 (3.41-26.60), P < 0.001	9.23 (3.26-26.16), P < 0.001
Sex	Male vs Female	0.68 (0.34-1.38), P = 0.289
Smoking status	Former vs Never	1.20 (0.53-2.71), P = 0.665	1.12 (0.48-2.61), P = 0.794
Smoking status	Active vs Never	3.23 (1.39-7.52), P = 0.006	2.60 (1.08-6.26), P = 0.032
Smoking in PY	10-<20 vs <10	0.83 (0.32-2.20), P = 0.713
Smoking in PY	20-<30 vs <10	1.26 (0.52-3.04), P = 0.613
Smoking in PY	≥30 vs <10	1.59 (0.77-3.30), P = 0.211
T category	T3-4 vs T1-2	2.13 (1.17-3.88), P = 0.013	2.12 (1.10-4.07), P = 0.024
N category (AJCC 8th)	N1 vs N0	1.73 (0.66-4.53), P = 0.268	2.48 (0.91-6.72), P = 0.074
N category (AJCC 8th)	N2-3 vs N0	3.22 (1.18-8.75), P = 0.022	2.82 (1.00-7.97), P = 0.051
Treatment	RT±CT vs Surgery only	1.33 (0.44-4.00), P = 0.612	0.92 (0.28-3.06), P = 0.892
Treatment	Surgery+RT±CT vs Surgery only	1.26 (0.44-3.62), P = 0.674	1.24 (0.39-3.96), P = 0.718

### Sheet: OS - All validation cohorts
Table: Overall Survival - All Validation Cohorts (N = 143)
Cox proportional hazards analysis: Hazard Ratios (95% CI), P-value
Variable	Level	Univariate	Multivariable
N	143
Events	31
Immunoscore	Low vs High	9.73 (2.31-40.98), P = 0.002	10.12 (2.32-44.20), P = 0.002
Sex	Male vs Female	1.01 (0.38-2.66), P = 0.986
Smoking status	Former vs Never	0.92 (0.32-2.64), P = 0.870	0.77 (0.25-2.38), P = 0.652
Smoking status	Active vs Never	2.94 (1.04-8.31), P = 0.042	1.80 (0.58-5.60), P = 0.310
Smoking in PY	10-<20 vs <10	1.18 (0.37-3.72), P = 0.782
Smoking in PY	20-<30 vs <10	0.65 (0.17-2.56), P = 0.539
Smoking in PY	≥30 vs <10	1.87 (0.74-4.72), P = 0.184
T category	T3-4 vs T1-2	1.50 (0.73-3.10), P = 0.273	1.22 (0.56-2.64), P = 0.621
N category (AJCC 8th)	N1 vs N0	5.29 (0.69-40.33), P = 0.108	6.92 (0.89-53.91), P = 0.065
N category (AJCC 8th)	N2-3 vs N0	10.88 (1.43-82.68), P = 0.021	8.54 (1.09-66.90), P = 0.041
Treatment	RT±CT vs Surgery only	2.34 (0.53-10.33), P = 0.260	2.94 (0.56-15.39), P = 0.202
Treatment	Surgery+RT±CT vs Surgery only	1.61 (0.36-7.09), P = 0.532	2.07 (0.38-11.27), P = 0.398
