## Supplementary File S11 for "Validation of Immunoscore for Prognostic Stratification in HPV-associated Oropharyngeal Cancer: An International Multicenter Study"

### Sheet: Immune cell densities
Marker	N_IS-High	N_IS-Low	Mean_IS-High (cell/mm²)	SD_IS-High (cell/mm²)	Mean_IS-Low (cell/mm²)	SD_IS-Low (cell/mm²)	P
CD20⁺	34	22	2183.02	2071.58	518.341	571.659	5.46586e-05
GZMB⁺	34	22	674.699	496.991	460.618	652.134	0.000565635
MUM1⁺	34	22	617.464	426.517	328.396	298.715	0.00116932
CD68⁺	34	22	1305.9	1019.28	609.346	455.458	0.00341692
CD4⁺	34	22	2251.76	1771.32	1020.97	967.347	0.00954266
CD11c⁺	34	22	1571.09	1332.38	672.64	567.444	0.0176023
CK⁺	34	22	5263.55	3097.22	7016	3327.28	0.041515
αSMA	34	22	484.661	518.752	281.735	203.876	0.182291
FOXP3⁺	34	22	362.972	276.932	335.448	304.666	0.465525
CD56⁺	34	22	429.792	780.029	267.381	375.102	0.551464
MPO⁺	34	22	651.486	616.214	809.902	781.041	0.74356
